# Is it possible to vaccinate AI against bias? An exploratory study in epilepsy

**DOI:** 10.64898/2025.12.18.25342563

**Authors:** Rohan Manish Bhansali, M Brandon Westover, Daniel M. Goldenholz

**Affiliations:** Harvard Medical School, Boston MA; Beth Israel Deaconess Medical Center, Boston, MA

**Keywords:** AI, bias, ethics, diagnosis, treatment, epilepsy

## Abstract

**Importance:** Large language models are increasingly used for clinical decision support yet may perpetuate socioeconomic biases. Whether simple prompt-based interventions can mitigate such biases remains unknown.

**Objective:** To determine whether a prompt-based ‘inoculation’ instructing large-language-models (LLMs) to disregard clinically irrelevant information can reduce bias and improve accuracy in recommendations.

**Design:** Experimental study conducted November 21 to December 11, 2025. Each clinical vignette was presented 10 times per condition to account for stochastic variance.

**Setting:** Publicly available web interfaces of six frontier LLMs with memory features disabled.

**Participants:** No real patients were involved. Two fictional epilepsy vignettes (diagnostic and therapeutic) were created with identical clinical features but differing socioeconomic (SES) descriptors.

**Main Outcomes and Measures:** Accuracy (proportion of responses concordant with guidelines) and bias (accuracy difference between high and low SES vignettes), assessed via binary scoring based on evidence-based guidelines.

**Results:** A total of 480 LLM responses were analyzed. For diagnosis, base accuracy was 36% (43/120), with 45 percentage point bias gap (high SES 58% vs. low SES 13%); inoculation improved accuracy to 55% (66/120) and reduced bias to 27 percentage points. For treatment, base accuracy was 51% (61/120) with 25 percentage point bias gap; inoculation improved accuracy to 63% (75/120) and reduced bias to 8 percentage points. Responses to inoculation varied considerably: Gemini 3 Pro showed complete diagnostic bias elimination (low SES accuracy 0% → 100%), while Sonnet 4.5 showed paradoxical worsening.

**Conclusions and Relevance:** A simple prompt-based intervention overall reduced socioeconomic bias and improved accuracy in LLM clinical recommendations, though effects varied across models. Prompt engineering may offer a practical approach to mitigating specific AI bias in healthcare.

**KEY POINTS:** *Question:* Can a simple prompt-based “inoculation” instructing large language models to ignore clinically irrelevant socioeconomic details reduce bias and improve accuracy in epilepsy diagnosis and treatment recommendations?

*Findings:* In this experimental study of 480 responses from 6 large language models to paired high– vs low–socioeconomic status epilepsy vignettes, base diagnostic and treatment accuracies were 36% and 51%, respectively, with bias gaps of 45 and 25 percentage points, respectively; adding an inoculation prompt increased accuracy to 55% and 63% and reduced bias gaps to 27 and 8 percentage points, though effects varied by model, with some showing near-complete bias elimination and others demonstrating paradoxical worsening in certain conditions.

*Meaning:* Prompt-based inoculation may offer a practical, low-cost strategy to partially mitigate socioeconomic bias and modestly improve the quality of large language model clinical recommendations, but model-specific behavior and residual disparities highlight the need for ongoing oversight and complementary bias-mitigation strategies.
